# Up-regulated tumor intrinsic growth potential and decreased immune function orchestrate the evolution of lung adenocarcinoma

**DOI:** 10.1101/2022.01.01.22268606

**Authors:** Yue Zhao, Jun Shang, Jian Gao, Han Han, Zhendong Gao, Yueren Yan, Qiang Zheng, Ting Ye, Fangqiu Fu, Chaoqiang Deng, Zelin Ma, Yang Zhang, Difan Zheng, Shanbo Zheng, Yuan Li, Zhiwei Cao, Leming Shi, Haiquan Chen

## Abstract

**Introduction:** Lung adenocarcinoma is the most common pathological subtype of lung cancer. Precursors of lung adenocarcinoma, namely adenocarcinoma *in situ* and minimally invasive adenocarcinoma, have a superb 5-year survival rate after surgical resection. A deeper understanding of the key genetic changes driving the progression of lung adenocarcinoma is needed.

**Methods:** In this study, we performed whole-exome sequencing and RNA-sequencing on surgically resected 24 AIS, 74 MIA, 99 LUAD specimens and their adjacent paired normal tissues. Radiological, clinical, and pathological characteristics were recorded. Gene expression patterns were identified to find key pathways driving the progression of lung adenocarcinoma. Furthermore, genomic alterations and differential expression analyses were performed to compare tumors with different radiological manifestations. Finally, a progressive index was developed to quantitatively measure the level of imbalance between tumor intrinsic growth potential and immune microenvironment.

**Results:** 12 patterns of gene expression were identified. Pathways associated with tumor growth and metastasis were found to be up-regulated as tumors progressed, while pathways associated with immune function were found to be down-regulated. Deconvolution of RNA-seq data also showed a decrease of CD8+ T cells and an increase of Tregs as the tumors progressed. Furthermore, tumors with more solid components on CT scan had a higher mutation frequency of tumor suppressor genes, higher tumor mutation burden and higher frequency of somatic copy number alterations. Finally, tumor progressive index demonstrated an increasing trend with the progression of lung adenocarcinoma.

**Discussion:** Our results reveal the imbalance of tumor intrinsic factors and immune function orchestrate the progression of lung adenocarcinoma.
