## Supplementary table 4 for "Up-regulated tumor intrinsic growth potential and decreased immune function orchestrate the evolution of lung adenocarcinoma"

### Sheet: supplementary table 4. DEG_Subs
Supplementary table 4. Differentially expressed genes between subsolid nodules and pure GGOs
	baseMean	log2FoldChange	lfcSE	stat	pvalue	padj
HS3ST1	367.728	1.04288	0.199203	5.23525	1.65e-07	3.25e-05
CACNA1G	83.6016	1.32426	0.313333	4.22637	2.37e-05	0.00129726
PROM1	578.38	1.17066	0.418975	2.79409	0.00520454	0.0482391
CEACAM7	27.6434	2.22391	0.434958	5.11294	3.17e-07	5.47e-05
CELSR3	525.977	1.09942	0.234569	4.687	2.77e-06	0.000280435
PAX7	79.1413	4.08001	0.912934	4.46911	7.85e-06	0.000579774
SLC6A13	15.0001	-1.72911	0.333806	-5.17998	2.22e-07	4.13e-05
SRCIN1	526.652	1.02042	0.213751	4.77388	1.81e-06	0.000201449
IBSP	13.8482	3.75746	0.674173	5.57344	2.5e-08	7.58e-06
HOXC8	38.1623	2.53506	0.492143	5.15107	2.59e-07	4.66e-05
BARX2	97.5648	1.40304	0.409989	3.42214	0.000621294	0.0121493
CP	6098.81	1.07022	0.34696	3.08456	0.00203856	0.0266395
PTPRN	12.3285	2.42993	0.564236	4.30658	1.66e-05	0.000991577
CBLN4	20.1394	1.39949	0.395587	3.53776	0.000403542	0.00912265
CAMK2B	59.8057	1.9111	0.339175	5.63456	1.76e-08	6.25e-06
COL11A1	2531.13	3.94905	0.478237	8.25752	1.49e-16	5.24e-13
HES2	51.0902	1.39078	0.298339	4.66174	3.14e-06	0.000311054
SMC1B	41.9698	2.6025	0.369477	7.04375	1.87e-12	3.07e-09
PTPRH	94.3684	2.49691	0.396599	6.29581	3.06e-10	2.42e-07
EPHA6	12.6102	1.4083	0.355575	3.96061	7.48e-05	0.00288251
CPB2	388.238	-1.51208	0.438392	-3.44914	0.000562366	0.011462
LRP2	1906.81	-1.10518	0.345263	-3.20099	0.00136957	0.0208192
TRPM3	53.0794	-1.46895	0.255687	-5.74509	9.19e-09	3.86e-06
ACHE	489.047	1.0072	0.271299	3.71251	0.000205217	0.00579971
TMPRSS11E	57.5604	1.77146	0.480702	3.68515	0.000228572	0.00626355
CPXM1	220.333	1.09385	0.253723	4.3112	1.62e-05	0.000981831
CRTAC1	1024.7	-1.14283	0.330692	-3.45587	0.000548521	0.0112699
EFNA2	13.2941	1.60419	0.475891	3.37093	0.000749161	0.0139032
MMP11	2115.15	3.07517	0.371315	8.28185	1.21e-16	5.24e-13
SLC5A1	81.5456	2.4	0.453357	5.29383	1.2e-07	2.55e-05
UPK3A	13.3183	2.34711	0.520809	4.50665	6.59e-06	0.00051618
TCL1A	27.524	1.88188	0.439067	4.2861	1.82e-05	0.00106802
MMP9	1138.14	1.58207	0.314515	5.03019	4.9e-07	7.8e-05
LAMA1	269.106	-1.04989	0.259051	-4.05281	5.06e-05	0.00214283
MXRA5	5894.72	1.03427	0.20586	5.02415	5.06e-07	7.8e-05
RS1	19.5019	-1.58444	0.322948	-4.90619	9.29e-07	0.000133488
DRP2	26.3801	1.38511	0.344465	4.02105	5.79e-05	0.00238551
WISP1	401.001	1.03905	0.205355	5.05978	4.2e-07	6.88e-05
STMN2	30.0775	-1.03119	0.357033	-2.88821	0.00387444	0.0403884
KCNN4	465.895	1.0112	0.235858	4.28731	1.81e-05	0.00106606
RETN	55.8109	-1.11511	0.364953	-3.0555	0.00224689	0.0283665
IL4I1	290.555	1.0424	0.200695	5.19397	2.06e-07	3.97e-05
TNNT1	65.7863	1.36206	0.46496	2.92942	0.00339597	0.036952
CNTD2	15.5105	1.33948	0.356204	3.76043	0.000169621	0.00512838
GRIN2D	84.2597	1.26319	0.26149	4.83074	1.36e-06	0.00016153
PDE4C	546.338	-1.38273	0.239843	-5.76515	8.16e-09	3.52e-06
COMP	1311.87	1.04241	0.339317	3.07208	0.00212569	0.0273206
ITGB8	1643.1	1.54939	0.26317	5.88742	3.92e-09	1.79e-06
ATP6V0A4	122.04	1.02142	0.334554	3.05307	0.00226512	0.0285258
NPTX2	85.2565	1.61459	0.365045	4.423	9.73e-06	0.000667412
POU6F2	45.038	1.73954	0.565273	3.07734	0.00208855	0.0269701
SH3GL2	23.643	-1.93511	0.46629	-4.15001	3.32e-05	0.00160238
SORCS1	27.7693	-1.27509	0.315295	-4.04413	5.25e-05	0.00219548
CSF3	60.9452	-2.02583	0.446638	-4.53573	5.74e-06	0.000465683
COL1A1	75631.7	1.61721	0.257988	6.26856	3.64e-10	2.71e-07
AREG	319.88	-1.01277	0.324969	-3.1165	0.00183013	0.0249504
KIAA1549L	101.224	1.40009	0.281982	4.96519	6.86e-07	0.000103184
SLC6A12	98.7673	-1.24165	0.270914	-4.5832	4.58e-06	0.000410017
SLCO1B3	19.4846	2.4451	0.734821	3.32748	0.000876364	0.0154253
COL12A1	7073.88	1.07005	0.271544	3.94062	8.13e-05	0.00304755
UNC93A	10.4647	2.11333	0.690218	3.06183	0.00219989	0.0279238
TBX18	49.521	2.04315	0.460059	4.44107	8.95e-06	0.000624414
HHLA2	452.634	1.38518	0.482509	2.87079	0.0040945	0.0419234
CSPG5	139.64	-1.54647	0.288308	-5.36396	8.14e-08	1.83e-05
TNNC1	118.767	-1.01221	0.256719	-3.94286	8.05e-05	0.00302622
CCL20	124.019	-1.00115	0.359692	-2.78335	0.00538012	0.0493916
ACADL	400.521	-1.09327	0.283062	-3.86229	0.000112327	0.00381099
TPO	44.7686	1.34608	0.308628	4.36149	1.29e-05	0.000833413
LCT	44.572	1.46934	0.36844	3.98801	6.66e-05	0.0026457
KISS1R	16.0492	1.36504	0.457326	2.98484	0.00283726	0.0326504
NT5C1A	30.0021	1.44109	0.436392	3.30228	0.000959033	0.0164218
HPCAL4	94.0471	1.4964	0.307281	4.86982	1.12e-06	0.000146433
PLA2G2D	151.927	1.06374	0.283411	3.75335	0.000174486	0.00521771
CR2	310.659	1.21529	0.39994	3.03869	0.00237612	0.0293204
SLC2A1	1070.08	1.13251	0.204906	5.52699	3.26e-08	9.05e-06
APOA1	49.7667	-1.71941	0.577201	-2.97888	0.00289308	0.0331092
ATP10B	417.176	2.04214	0.334475	6.10552	1.02e-09	6.72e-07
SPP1	3995.94	2.87346	0.348344	8.24891	1.6e-16	5.24e-13
CSMD2	207.707	1.51577	0.28402	5.33685	9.46e-08	2.09e-05
HS3ST2	547.002	1.22224	0.301395	4.05527	5.01e-05	0.00212595
TWIST1	28.6339	1.97633	0.414485	4.76816	1.86e-06	0.000204469
HOXC13	25.7179	2.50575	0.712826	3.51524	0.000439357	0.00965113
HOXC11	23.8033	3.0216	0.75287	4.01344	5.98e-05	0.00245146
HOXC12	13.4328	8.49312	1.49512	5.68058	1.34e-08	5.12e-06
NRK	144.554	1.08427	0.304205	3.56426	0.000364882	0.00858414
C4BPA	13615.2	-1.3477	0.376791	-3.57679	0.000347835	0.00829691
KCNS1	66.0095	-1.00489	0.2333	-4.3073	1.65e-05	0.000991577
POF1B	228.487	1.56726	0.361283	4.33804	1.44e-05	0.000888974
CEACAM8	95.7797	-1.53496	0.445481	-3.44562	0.000569746	0.0115407
HIST1H3B	414.151	1.10399	0.193497	5.70547	1.16e-08	4.75e-06
CXCL6	29.2171	1.75975	0.546204	3.22179	0.00127393	0.0198818
SLC10A2	54.8586	-2.52031	0.74231	-3.39522	0.000685737	0.0130362
SOX21	10.7454	1.48158	0.475351	3.11681	0.00182822	0.0249451
FOSB	2987.06	-1.23883	0.426591	-2.90402	0.003684	0.038898
PCSK2	107.65	-1.46465	0.441335	-3.31868	0.000904436	0.0158175
BPIFB1	318.838	2.63237	0.586779	4.48613	7.25e-06	0.000545192
SIX1	444.746	1.01586	0.315536	3.21946	0.00128433	0.0199871
CRYGN	14.7686	2.09408	0.37219	5.62638	1.84e-08	6.42e-06
VPREB3	30.4668	1.10071	0.361268	3.04679	0.002313	0.0289227
BBOX1	12.0229	1.75547	0.491087	3.57466	0.000350679	0.00835196
EGLN3	571.651	1.26462	0.22507	5.61879	1.92e-08	6.56e-06
TNNI3	20.2258	1.66184	0.451411	3.68143	0.000231928	0.00631329
SULT4A1	26.7047	2.59895	0.482612	5.38517	7.24e-08	1.72e-05
MNX1	98.3582	1.16594	0.276786	4.21241	2.53e-05	0.00133991
SLC6A11	39.1789	1.94586	0.495038	3.93073	8.47e-05	0.00313975
FCRL2	203.309	1.04337	0.309852	3.36731	0.000759065	0.0140587
CHIT1	1444.39	2.33787	0.389659	5.9998	1.98e-09	1.11e-06
FAM83F	264.168	1.05429	0.306678	3.43776	0.000586557	0.0116836
ADAMDEC1	130.067	1.6587	0.320213	5.17999	2.22e-07	4.13e-05
CHL1	556.302	1.06096	0.258464	4.10485	4.05e-05	0.00183373
VTCN1	78.92	1.4514	0.404685	3.58649	0.000335162	0.00807692
ANO3	100.651	-1.19487	0.252828	-4.72601	2.29e-06	0.00024052
KLB	254.887	-2.28999	0.270107	-8.4781	2.29e-17	1.88e-13
SDS	134.682	1.04091	0.270293	3.85104	0.000117619	0.00393351
IL6	125.506	-1.4596	0.357688	-4.08065	4.49e-05	0.00195207
TFAP2A	264.671	1.15088	0.311823	3.69082	0.000223536	0.00616486
GCM1	8.43238	1.28178	0.430983	2.97408	0.00293867	0.0334185
TMPRSS4	880.389	1.0581	0.29603	3.5743	0.000351162	0.00835196
MMP13	211.814	2.48517	0.445489	5.57853	2.43e-08	7.5e-06
ITGA11	1520.09	1.10627	0.254864	4.34063	1.42e-05	0.000881871
DUOX1	4932.74	-1.15289	0.258265	-4.46397	8.05e-06	0.000588565
BRDT	47.9388	4.27857	0.788911	5.42338	5.85e-08	1.43e-05
SLC44A5	180.094	1.20208	0.418655	2.87128	0.00408818	0.0418968
CYP2C9	21.0239	-1.503	0.493816	-3.04364	0.00233735	0.0290388
MSMB	6.66175	2.64197	0.846391	3.12146	0.00179958	0.0246982
PLA2G12B	34.6144	-1.16285	0.4063	-2.86205	0.00420911	0.0426033
OIT3	20.0015	-1.04094	0.282701	-3.68213	0.000231298	0.00630661
CHRNA1	57.2944	1.9939	0.371419	5.36832	7.95e-08	1.83e-05
CILP	740.187	2.81843	0.329523	8.55305	1.2e-17	1.88e-13
HCN4	26.4974	1.02128	0.33896	3.01299	0.00258689	0.0309653
PRKG2	81.7418	-1.62325	0.293033	-5.53947	3.03e-08	8.88e-06
PIK3C2G	389.833	-1.92717	0.643093	-2.99673	0.00272895	0.0318741
GCNT3	414.459	1.68616	0.347389	4.85382	1.21e-06	0.000151495
SLC2A5	150.973	1.4724	0.248689	5.92064	3.21e-09	1.5e-06
PADI1	49.2886	3.22533	0.666528	4.839	1.3e-06	0.000157233
IL22RA1	28.8963	1.11439	0.276669	4.02787	5.63e-05	0.00232913
CRABP2	949.083	1.46714	0.391275	3.74965	0.000177082	0.00525696
NUP210L	90.8062	1.3249	0.330915	4.00375	6.23e-05	0.00252887
SCN1A	453.447	-1.32728	0.336299	-3.94672	7.92e-05	0.00300223
ABCA12	253.873	1.20611	0.343414	3.51212	0.000444545	0.00973898
ACKR2	187.609	1.65509	0.299839	5.51992	3.39e-08	9.08e-06
ALDH1L1	130.26	-1.06393	0.324103	-3.28267	0.00102828	0.0172126
TM4SF19	59.5027	1.6681	0.316321	5.27345	1.34e-07	2.78e-05
SFRP2	1786.02	1.76636	0.363167	4.86378	1.15e-06	0.0001486
ADAMTS16	209.117	2.41904	0.322547	7.49979	6.39e-14	1.53e-10
MEGF10	37.6299	1.17056	0.328235	3.56622	0.000362171	0.00855173
CXCL14	1225.46	1.13609	0.334391	3.39748	0.000680086	0.0129588
TIMD4	18.8699	1.00836	0.349257	2.88716	0.00388737	0.0404716
LGSN	278.58	2.50153	0.477435	5.23952	1.61e-07	3.22e-05
IGFBP3	3023.68	1.08164	0.236184	4.57967	4.66e-06	0.000410017
ST18	45.9446	1.02206	0.25841	3.95519	7.65e-05	0.00292114
FAM83A	463.443	1.6208	0.356249	4.54961	5.37e-06	0.000447061
FAM135B	24.0817	-1.69611	0.370436	-4.57869	4.68e-06	0.000410017
PLEKHS1	271.75	2.00961	0.410727	4.89282	9.94e-07	0.000140423
ADAM12	841.521	1.32869	0.229772	5.78266	7.35e-09	3.26e-06
HMGA2	209.548	-1.64793	0.466543	-3.53223	0.000412077	0.00926297
MMP3	21.457	1.72764	0.408929	4.22478	2.39e-05	0.0013021
PPP1R1C	61.3617	-1.47005	0.301568	-4.8747	1.09e-06	0.000146433
ITIH2	163.563	-1.56466	0.468317	-3.34103	0.000834671	0.0149053
GLT1D1	54.3483	-1.43653	0.308541	-4.65587	3.23e-06	0.000314683
SPOCK1	217.67	1.26083	0.331413	3.8044	0.000142149	0.00451434
DSPP	26.3844	2.40731	0.435077	5.53307	3.15e-08	8.96e-06
DMP1	27.5433	1.94356	0.426096	4.56131	5.08e-06	0.000433829
CCNO	105.913	1.4321	0.311202	4.60184	4.19e-06	0.000383444
SLC16A12	120.037	-1.15191	0.33042	-3.48621	0.00048991	0.0103992
GPR110	1317.45	1.68032	0.332895	5.04759	4.47e-07	7.26e-05
GPR115	21.9119	1.74179	0.465627	3.74073	0.000183484	0.00537882
CHODL	19.2334	1.02692	0.294004	3.49287	0.000477857	0.0102228
SLC24A2	80.0439	1.52138	0.27967	5.43991	5.33e-08	1.32e-05
ADCY8	60.9512	-1.35882	0.450379	-3.01707	0.00255233	0.030724
WIF1	1495.95	-1.55473	0.410879	-3.78391	0.000154387	0.00480063
CXCL13	299.154	1.22893	0.421244	2.91739	0.00352973	0.0379041
CLDN8	27.4032	1.46898	0.502965	2.92064	0.00349319	0.0376002
GLYATL2	20.9618	3.99618	0.84475	4.7306	2.24e-06	0.000236664
ITGAD	64.4964	1.37643	0.332287	4.14231	3.44e-05	0.00164475
KCNJ6	62.032	-1.57213	0.330033	-4.76357	1.9e-06	0.000207785
GRHL3	36.7032	1.11309	0.270454	4.11562	3.86e-05	0.00175769
PLA2G2F	10.1861	1.33473	0.361382	3.69341	0.000221264	0.00611442
HOXB13	26.2885	2.29453	0.770272	2.97885	0.00289329	0.0331092
CILP2	355.593	1.49935	0.29094	5.15346	2.56e-07	4.66e-05
LY6K	53.8938	1.83964	0.463265	3.97103	7.16e-05	0.00276856
FGF11	147.08	1.15149	0.216763	5.31222	1.08e-07	2.34e-05
ZG16B	25.8415	1.31763	0.384674	3.42532	0.00061407	0.0120801
KIF26B	2429.93	1.37069	0.202179	6.77961	1.21e-11	1.41e-08
FCAMR	16.0709	1.28272	0.378733	3.38687	0.000706957	0.0133467
IVL	32.1569	2.78968	0.59266	4.70704	2.51e-06	0.000257417
ALPP	110.129	-1.20305	0.392177	-3.06761	0.00215776	0.027646
IGFN1	323.579	-1.13888	0.276192	-4.12352	3.73e-05	0.00172727
SYNPR	10.195	1.24514	0.397395	3.13325	0.00172881	0.0240085
S100P	86.4969	1.75627	0.383524	4.5793	4.67e-06	0.000410017
PITX2	15.0943	1.83725	0.564083	3.25706	0.00112575	0.0183193
CDC20B	18.1125	1.95117	0.556902	3.50361	0.000458993	0.0099884
TERT	15.2977	1.54083	0.3809	4.04524	5.23e-05	0.00219064
GJB7	25.3346	1.21407	0.333501	3.64037	0.000272252	0.00702581
GRIK2	108.218	1.37787	0.301433	4.57105	4.85e-06	0.000420669
T	24.2968	2.5434	0.647882	3.92571	8.65e-05	0.00317934
TBX20	10.9895	2.26857	0.467748	4.84998	1.23e-06	0.000153286
HCN1	12.9523	2.48906	0.544653	4.56999	4.88e-06	0.000420669
SP8	17.0414	2.95524	0.90422	3.26827	0.00108206	0.0178566
OSR2	69.2557	1.02896	0.289845	3.55003	0.000385194	0.00884604
CTHRC1	714.936	1.40651	0.24737	5.68585	1.3e-08	5.08e-06
GJB2	202.27	1.07579	0.286516	3.75472	0.000173535	0.00520534
TMEM63C	366.238	1.45315	0.331538	4.38307	1.17e-05	0.000767023
AVPR1A	15.6536	1.03773	0.328091	3.16292	0.00156196	0.0223936
NETO1	29.6483	2.99428	0.49818	6.01044	1.85e-09	1.08e-06
HTR3A	36.8822	3.10336	0.492941	6.2956	3.06e-10	2.42e-07
AGBL1	350.016	-1.9416	0.466451	-4.1625	3.15e-05	0.00156132
GREM1	795.854	2.46168	0.440938	5.58283	2.37e-08	7.46e-06
MS4A15	1206.91	-1.19562	0.392999	-3.04229	0.00234783	0.0291028
PSCA	19.225	1.30049	0.436995	2.97599	0.00292043	0.0332572
KRT80	625.445	1.13566	0.260305	4.36279	1.28e-05	0.000831746
CASKIN1	63.7545	1.34871	0.278538	4.84211	1.28e-06	0.000157233
HRASLS5	39.6793	-1.17221	0.302022	-3.88121	0.000103936	0.00365787
LGI3	409.3	-1.17157	0.407765	-2.87315	0.00406402	0.0417557
SFTPC	97077.2	-1.4645	0.432356	-3.38725	0.000705975	0.0133435
COL3A1	58718.2	1.29533	0.229318	5.64861	1.62e-08	5.89e-06
ADAM29	18.5077	1.23532	0.37517	3.2927	0.000992307	0.0167811
GRM5	17.8557	1.0483	0.344917	3.03927	0.00237149	0.0292853
NPR1	1349.04	-1.44213	0.234571	-6.14795	7.85e-10	5.36e-07
COL22A1	214.149	1.23076	0.307272	4.00544	6.19e-05	0.00252338
HTRA4	48.9193	1.00896	0.278293	3.62553	0.000288364	0.00728279
ONECUT1	23.9672	1.96602	0.485984	4.04545	5.22e-05	0.00219064
MUC3A	612.977	2.79303	0.386953	7.21801	5.28e-13	9.61e-10
CST1	578.08	1.9639	0.439717	4.46628	7.96e-06	0.000584872
HSD17B13	49.2913	1.44259	0.337573	4.2734	1.93e-05	0.0011152
SIX2	48.3366	1.03903	0.331464	3.13466	0.00172056	0.0239548
GPR37	103.961	1.07062	0.253504	4.22329	2.41e-05	0.00130551
HTRA3	1086.19	1.18709	0.208649	5.68942	1.27e-08	5.08e-06
PLA2G1B	171.816	-1.07973	0.327896	-3.29291	0.00099155	0.0167811
FGG	754.02	-1.72014	0.610181	-2.81907	0.00481638	0.0460427
FGA	160.119	-1.63071	0.549124	-2.96965	0.00298142	0.033764
LGALS9C	11.0167	1.95113	0.325462	5.99495	2.04e-09	1.11e-06
LRRC15	743.743	2.0998	0.338127	6.21009	5.3e-10	3.77e-07
ARNT2	1234.08	-1.66743	0.222406	-7.49725	6.52e-14	1.53e-10
FUT9	88.0105	2.18523	0.58305	3.74794	0.000178296	0.00528342
RND1	595.68	-1.16154	0.341372	-3.40256	0.00066757	0.0128247
HOXC5	14.8719	2.13596	0.522643	4.08685	4.37e-05	0.00192687
FRG2C	12.6054	1.54936	0.370891	4.1774	2.95e-05	0.00149593
SYT12	327.469	1.07728	0.361081	2.98349	0.00284978	0.0327714
MUC13	95.2245	5.39018	0.772819	6.9747	3.07e-12	4.57e-09
TUBB8	12.0501	1.55155	0.36122	4.2953	1.74e-05	0.00103209
SLCO4C1	793.045	-1.34959	0.328802	-4.10456	4.05e-05	0.00183373
CNTNAP2	131.067	2.02188	0.393295	5.14088	2.73e-07	4.87e-05
C15orf54	117.886	1.18366	0.334803	3.5354	0.000407165	0.00919037
SOX11	84.4072	1.76087	0.371287	4.74261	2.11e-06	0.000224503
UMODL1	28.0435	1.39307	0.377753	3.68777	0.000226225	0.00620964
NHLH2	42.5643	-1.9714	0.545768	-3.61216	0.000303652	0.00755074
CALML5	16.7122	3.36979	1.06229	3.17218	0.00151297	0.0220757
FAM101A	77.601	1.3106	0.310558	4.22015	2.44e-05	0.00131601
GPC5	147.924	-1.21312	0.335289	-3.61815	0.000296721	0.00742756
HTR1D	16.2522	1.49726	0.452405	3.30956	0.000934423	0.0161353
ABCA13	1215.14	1.07486	0.326801	3.28903	0.00100533	0.016949
CYP8B1	62.1753	1.78765	0.350723	5.09704	3.45e-07	5.83e-05
AGTR2	159.643	-3.04496	0.513404	-5.93093	3.01e-09	1.45e-06
HOXC9	24.7056	2.30114	0.516821	4.45249	8.49e-06	0.000608583
MUC16	4327.86	3.29497	0.490959	6.71129	1.93e-11	1.98e-08
HIST1H2AJ	306.941	1.1698	0.195776	5.97519	2.3e-09	1.21e-06
CHST6	111.203	1.1697	0.286215	4.08677	4.37e-05	0.00192687
SYNDIG1L	49.9186	1.13463	0.336371	3.37315	0.000743129	0.0138225
GRIN2A	70.9092	1.04325	0.36653	2.84629	0.0044232	0.043704
XAGE1C	47.6642	1.99793	0.632386	3.15936	0.00158117	0.0225506
GKN2	154.863	-1.35546	0.408904	-3.31485	0.000916921	0.0159677
GPR1	11.2705	1.36078	0.420089	3.23926	0.00119839	0.0191152
BMP8A	54.6605	2.25152	0.324974	6.9283	4.26e-12	5.82e-09
IQGAP3	608.805	1.18518	0.243953	4.85822	1.18e-06	0.000150461
SCN5A	30.8354	1.10804	0.312333	3.54762	0.000388733	0.00890932
HIST1H1B	904.584	1.11293	0.198691	5.6013	2.13e-08	6.97e-06
KCND2	85.9939	1.91873	0.408328	4.69898	2.61e-06	0.000266119
POU3F2	44.1292	1.70258	0.513691	3.3144	0.000918394	0.0159761
HIST1H2AH	252.176	1.24462	0.182787	6.80914	9.82e-12	1.24e-08
HIST1H2BL	137.046	1.04526	0.188961	5.53164	3.17e-08	8.96e-06
HS6ST3	20.2362	-2.0253	0.5538	-3.65709	0.000255095	0.00668839
SLC51B	11.9474	-1.15055	0.30682	-3.74992	0.000176894	0.00525696
THBS2	6871.76	1.14042	0.252165	4.52251	6.11e-06	0.000486131
KRT16	23.2501	2.19588	0.731799	3.00066	0.00269396	0.0315779
LYPD6	32.6525	1.19171	0.381954	3.12004	0.00180826	0.0247759
RDM1	10.2423	1.21665	0.312555	3.8926	9.92e-05	0.00354139
AMY1C	952.85	1.23855	0.387702	3.19458	0.00140034	0.0211497
LCN10	163.508	-1.32183	0.320936	-4.11866	3.81e-05	0.0017492
PLA2G2C	24.2719	2.26104	0.340898	6.63258	3.3e-11	3.18e-08
RAB42	128.493	1.0189	0.180096	5.65756	1.54e-08	5.72e-06
PLA2G4E	98.4346	-1.1977	0.407263	-2.94085	0.00327312	0.0360219
MESP2	27.8001	1.33754	0.380066	3.51924	0.000432783	0.0095786
IL17REL	32.4293	1.01177	0.282443	3.5822	0.000340716	0.00816274
NCCRP1	46.6774	1.07436	0.359275	2.99036	0.00278648	0.0323615
RHCE	17.3228	1.288	0.358033	3.59744	0.000321365	0.00787176
SLC4A5	757.572	-1.02127	0.237101	-4.30733	1.65e-05	0.000991577
IL1RAPL2	19.5875	1.73341	0.522047	3.3204	0.00089887	0.0157538
ANKRD34B	64.405	1.33918	0.466956	2.8679	0.00413204	0.0422045
C6orf222	40.8717	2.076	0.500568	4.14729	3.36e-05	0.00161675
ALG1L	30.9663	1.59624	0.364332	4.38129	1.18e-05	0.000770248
PAX5	266.572	1.0807	0.356415	3.03213	0.00242836	0.0297411
MYT1	11.0953	1.70421	0.406829	4.189	2.8e-05	0.00144598
HIST1H2BO	193.181	1.23989	0.204991	6.04851	1.46e-09	9.21e-07
STK31	100.592	1.33209	0.25318	5.26145	1.43e-07	2.89e-05
HIST1H2BM	78.5589	1.0185	0.209026	4.87259	1.1e-06	0.000146433
SLC35F1	32.0729	-1.01158	0.261531	-3.86793	0.000109762	0.00375505
HIST1H3C	244.228	1.256	0.208771	6.01616	1.79e-09	1.08e-06
POTEF	19.6598	2.13045	0.712692	2.9893	0.00279613	0.0323818
MMP1	280.089	2.39076	0.433288	5.51772	3.43e-08	9.08e-06
UGT2B15	76.5244	3.34021	0.598017	5.58549	2.33e-08	7.46e-06
HIST1H2AI	553.979	1.21266	0.19268	6.29366	3.1e-10	2.42e-07
HIST1H3J	58.9907	1.17132	0.233105	5.02486	5.04e-07	7.8e-05
SERPINA1	17311.9	-1.05471	0.281249	-3.75007	0.000176782	0.00525696
OGDHL	17.63	-1.25623	0.404995	-3.10184	0.00192323	0.0257063
ZNF695	35.8165	1.44976	0.348123	4.16452	3.12e-05	0.00155408
HOXC6	56.8741	1.28372	0.364869	3.51831	0.000434302	0.0095786
AADACL2	17.0778	1.04748	0.354509	2.95474	0.00312928	0.0348367
MB	22.993	1.61291	0.419542	3.84445	0.000120825	0.0039999
BPIFA1	145.374	2.60593	0.735177	3.54462	0.000393173	0.00897344
CACNA1E	25.5494	1.33161	0.342988	3.8824	0.000103431	0.00365284
HOXC4	24.1501	1.13021	0.355405	3.18006	0.00147245	0.0218164
HIST1H2AL	272.861	1.00764	0.181826	5.54178	2.99e-08	8.88e-06
CNGA1	36.8362	1.26415	0.246706	5.12411	2.99e-07	5.21e-05
FAM3D	51.198	1.15179	0.396014	2.90845	0.00363229	0.0385757
PLXNB3	674.769	1.7377	0.309595	5.6128	1.99e-08	6.66e-06
ALPK2	111.939	1.24572	0.356626	3.49307	0.000477496	0.0102228
PPAPDC1A	17.2627	2.40701	0.502897	4.78628	1.7e-06	0.000190693
HIST2H3C	1341.11	1.40016	0.301564	4.64297	3.43e-06	0.00032738
COL5A2	6815.99	1.0182	0.212635	4.7885	1.68e-06	0.000189897
XAGE1B	48.9312	1.78759	0.510671	3.50046	0.000464452	0.0100422
MUC21	957.468	1.25275	0.39834	3.14492	0.00166133	0.0233284
MROH6	645.618	1.03971	0.205037	5.07084	3.96e-07	6.56e-05
IGFL2	25.2056	1.16746	0.412811	2.82808	0.00468283	0.0453723
AC021218.2	9.98406	1.41321	0.481275	2.93639	0.00332056	0.0363973
AARD	51.5597	-1.0871	0.308274	-3.5264	0.000421246	0.00941741
DIO2	323.506	1.28308	0.294654	4.35453	1.33e-05	0.000843718
CLDN9	91.2266	1.23936	0.254468	4.87038	1.11e-06	0.000146433
XKR9	46.6323	1.05992	0.240389	4.40919	1.04e-05	0.000702593
HIST1H2AM	493.477	1.0025	0.158692	6.31727	2.66e-10	2.42e-07
AC011294.3	11.6248	1.64982	0.543972	3.03292	0.00242199	0.0297075
MCIDAS	26.7481	1.3869	0.40229	3.44751	0.00056578	0.0115173
C19orf81	10.7723	1.29083	0.460941	2.80043	0.00510348	0.047648
LILRA4	36.1281	1.12449	0.302239	3.72052	0.000198811	0.00566596
PEG10	3957.57	-1.29281	0.325008	-3.97776	6.96e-05	0.00272722
RP11-664D7.4	163.818	-1.08894	0.300113	-3.62842	0.000285156	0.00722233
ATP5J2-PTCD1	12.6156	1.37656	0.445639	3.08895	0.00200866	0.0263749
HS3ST5	29.2358	1.61751	0.39243	4.12178	3.76e-05	0.0017354
MEX3A	484.759	1.07171	0.230532	4.64885	3.34e-06	0.000321754
HIST1H3G	135.682	1.11172	0.228961	4.85549	1.2e-06	0.000151376
HIST1H3F	172.796	1.02634	0.213206	4.81386	1.48e-06	0.000172057
AC005477.1	34.5527	1.6333	0.426314	3.83121	0.000127514	0.00415421
AP000695.1	12.7104	1.54828	0.399076	3.87966	0.000104603	0.00365803
AC008948.1	48.951	-1.36202	0.48066	-2.83365	0.00460196	0.044915
ZBTB8B	29.1312	1.66632	0.42448	3.92555	8.65e-05	0.00317934
